# Leveraging the genetics of human face shape boosts the discovery of orofacial cleft risk loci

**DOI:** 10.64898/2026.01.30.26345139

**Authors:** Noah Herrick, Seppe Goovaerts, Alexandra Manchel, Myoung Keun Lee, Xinyi Zhang, Amy Davies, Jenna C Carlson, Elizabeth J Leslie-Clarkson, Sarah J Lewis, Mary L Marazita, Justin Cotney, Peter Claes, John R Shaffer, Seth M Weinberg

## Abstract

Several lines of evidence suggest that normal-range facial features and nonsyndromic orofacial clefts (OFCs) exhibit a shared genetic basis. Approaches designed to leverage this relationship hold the possibility of revealing new OFC risk loci by boosting discovery power. To test this idea, we applied a pleiotropy-informed GWAS method (cFDR-GWAS) with summary statistics from large, independent European GWASs of normal facial shape (n=4,680; n=3,566) and nonsyndromic cleft lip with or without cleft palate (nsCL/P, n=3,969). The cFDR approach identified 21 independent genomic loci significantly associated with nsCL/P, providing further evidence of the interconnected genetic architecture between these traits. The five original nsCL/P GWAS signals were detected and joined by nine additional loci previously implicated in other OFC association studies. The remaining seven loci represent new nsCL/P genomic regions, and three of these replicated (P < 0.05) in an independent nsCL/P cohort: *ASPSCR1, MSX2*, and *RALYL*. A relaxed 10% cFDR-GWAS threshold identified 15 more independent loci with comparable effect sizes to those detected at the strict 5% threshold, two of which replicated: *FHOD3* and *SMARCA2*. Gene expression patterns in major cell types and spatial transcriptomics data highlighted our gene candidates’ roles in craniofacial development. In conclusion, the application of an empirical Bayesian strategy to draw on association signals from genetically related traits can boost the power to identify and prioritize OFC risk loci missed by agnostic gene mapping approaches. These results hold promise that the cFDR-GWAS approach may be able to enhance our understanding of the genetic architecture of other structural birth defects.
