## Supplementary Tables for "Leveraging the genetics of human face shape boosts the discovery of orofacial cleft risk loci"

### Sheet: TableS1
Supplementary Table 1 – Overview of genomic loci associated with nsCL/P after merging the cFDR-GWASs leveraging facial shape (face) from the U.S. and U.K. cohorts. cFDR indicates the lowest cFDR across the two cFDR-GWASs. The five lead SNPs from the original nsCL/P were italicized and excluded from the 'minusLOG10(cFDR)' color scaling. Color scaling was applied for visual ranking of associations.…
SNPs with red color font are the top 3 replicating SNPs in an independent nsCL/P case-control cohort.
rsID	Chr	Pos (hg19)	Pos (GRCh38)	cFDR	minusLOG10(cFDR)	cFDR-GWAS Cohorts	Lowest cFDR-GWAS Cohort	Known OFC association	Genes (GREAT - two nearest)	Genes (GREAT - single nearest)	Manual
rs742070	1	18980399	18653905	5.37e-07	6.27003	US,UK	US	TRUE	PAX7 (+22899), TAS1R2 (+205777)	PAX7 (+22899)
rs12121384	1	81772757	81307072	0.063384	1.19802	US	US	FALSE	LPHN2 (-493325)	LPHN2 (-493325)	ADGRL2
rs2297636	1	94568822	94103266	0.024446	1.61179	US,UK	US	TRUE	GCLM (-193856), ABCA4 (+17866)	ABCA4 (+17866)	ARHGAP29
rs6686175	1	103659941	103194385	0.0895697	1.04784	US	US	TRUE	RNPC3 (-408380), COL11A1 (-85894)	COL11A1 (-85894)
rs72751115	1	201077924	201108796	0.00503367	2.29812	US,UK	UK	FALSE	KIF21B (-85096), CACNA1S (+3770)	CACNA1S (+3770)
rs6761778	2	16717466	16536198	0.078242	1.10656	UK	UK	TRUE	FAM49A (+129636), MYCN (+636780)	FAM49A (+129636)
rs1962440	2	42137489	41910349	0.0186255	1.72989	US,UK	US	TRUE	PKDCC (-137671)	PKDCC (-137671)
rs7632427	3	89534377	89485227	0.0313525	1.50373	US,UK	UK	TRUE	EPHA3 (+377703)	EPHA3 (+377703)
rs68092024	3	99691522	99972678	0.0761905	1.1181	US	US	TRUE	FILIP1L (+141835), CMSS1 (+154844)	FILIP1L (+141835)
rs62260112	3	103752523	104033679	0.0459132	1.33806	US	US	TRUE	NONE	NONE	RAP1BP2
rs67258669	3	124277380	124558533	0.0499618	1.30136	US,UK	UK	FALSE	UMPS (-171833), KALRN (+463852)	UMPS (-171833)
rs7661978	4	100284199	99363042	0.0521964	1.28236	US,UK	UK	TRUE	ADH1B (-41643), ADH7 (+72092)	ADH1B (-41643)
rs6832840	4	128013101	127091946	0.0469212	1.32863	US,UK	US	TRUE	INTU (-540986)	INTU (-540986)
rs6894893	5	158442930	159015922	0.0928057	1.03243	US	US	TRUE	EBF1 (+83839)	EBF1 (+83839)
rs4868443	5	174155782	174728779	0.0444839	1.3518	UK	UK	FALSE	MSX2 (+4246), DRD1 (+715429)	MSX2 (+4246)
rs7757086	6	10293607	10293374	0.0455506	1.34151	US,UK	UK	TRUE	OFCC1 (-354055), TFAP2A (+121863)	TFAP2A (+121863)	TFAP2A
rs12677170	8	85446567	84534332	0.0338717	1.47016	US,UK	UK	FALSE	LRRCC1 (-572815), RALYL (+349457)	RALYL (+349457)
rs12543318	8	88868340	87856112	2.81e-05	4.55129	US,UK	UK	TRUE	MMP16 (+471377)	MMP16 (+471377)
rs72728734	8	129933720	128921474	1.03e-22	21.9872	US,UK	US	TRUE	TMEM75 (-973129), GSDMC (+865414)	GSDMC (+865414)
rs67707195	9	1663054	1663054	0.0807594	1.09281	UK	UK	FALSE	SMARCA2 (-358891), DMRT2 (+612700)	SMARCA2 (-358891)	SMARCA2
rs12352222	9	27224456	27224458	0.0857737	1.06665	UK	UK	FALSE	EQTN (+72681), TEK (+115309)	EQTN (+72681)
rs4876993	9	92281403	89666488	0.014524	1.83791	US,UK	US	TRUE	GADD45G (+61475)	GADD45G (+61475)
rs10759960	9	100608745	97846463	0.0505537	1.29625	US,UK	UK	TRUE	XPA (-149106), FOXE1 (-6791)	FOXE1 (-6791)
rs7925532	11	99416115	99545384	0.083671	1.07743	UK	UK	FALSE	CNTN5 (+524195)	CNTN5 (+524195)
rs4842801	12	92328269	91934493	0.0833625	1.07903	UK	UK	FALSE	DCN (-751369), BTG1 (+211404)	BTG1 (+211404)
rs78464623	13	78837936	78263801	0.0998262	1.00076	UK	UK	FALSE	EDNRB (-344033), POU4F1 (+339737)	POU4F1 (+339737)
rs2068982	15	74915888	74623547	0.0845133	1.07307	US	US	TRUE	CLK3 (+8553), EDC3 (+72496)	CLK3 (+8553)
rs12944377	17	8947708	9044391	3.48e-07	6.45842	US,UK	US	TRUE	NTN1 (+22849), STX8 (+531845)	NTN1 (+22849)
rs227731	17	54773238	56695877	0.0383455	1.41629	US,UK	US	TRUE	NOG (+102178), C17orf67 (+138019)	NOG (+102178)
rs1588366	17	61076428	62999067	2.16e-06	5.66555	US,UK	US	TRUE	MARCH10 (-190733), TANC2 (-10489)	TANC2 (-10489)
rs9912335	17	79959659	82001783	0.0190826	1.71936	US	US	FALSE	STRA13 (+21135), ASPSCR1 (+24233)	STRA13 (+21135)	ASPSCR1
rs12953392	18	34130048	36550085	0.0577546	1.23841	US	US	FALSE	KIAA1328 (-279032), FHOD3 (+252371)	FHOD3 (+252371)
rs2187095	18	66507208	68839971	0.0101079	1.99534	US,UK	UK	FALSE	DOK6 (-561083), CCDC102B (+41891)	CCDC102B (+41891)
rs6063031	20	45522102	46893463	0.0320662	1.49395	US,UK	US	TRUE	EYA2 (-1161), SLC2A10 (+183976)	EYA2 (-1161)
rs62199111	20	59627475	61052419	0.033589	1.4738	US,UK	US	FALSE	CDH4 (-200007)	CDH4 (-200007)
rs5748391	22	19659099	19671576	0.0897258	1.04708	UK	UK	TRUE	CLDN5 (-144031), SEPT5 (-42888)	SEPT5 (-42888)

### Sheet: TableS2
Supplementary Table 2 - Results from lead SNP replication in an independent case-control cohort (1,084 cases and 7,913 controls) of European ancestry. P_val field (yellow) denotes SNPs with P<0.05 and FDR field (red) denotes SNPs with FDR<0.05.
rsid	CHR	BP (hg19)	A1	A2	ns_cleft_lip_with_without_palate_OR	ns_cleft_lip_with_without_palate_P_val	maf_ns_cleft_lip_with_without_palate	ncase	ncontrol	[-LOG10(P)]	FDR	[-LOG10(FDR)]
rs12121384	1	81772757	C	T	1.07	0.1526	0.49	1084	7913	0.816445	0.330633	0.480653
rs72751115	1	201077924	T	C	0.92	0.335	0.09	1084	7913	0.474955	0.622143	0.20611
rs67258669	3	124277380	T	C	1.03	0.574	0.27	1084	7913	0.241088	0.78689	0.104086
rs4868443	5	174155782	T	C	0.76	0.001734	0.1	1084	7913	2.76095	0.014937	1.82574
rs12677170	8	85446567	C	A	0.83	0.02039	0.1	1084	7913	1.69058	0.0662675	1.1787
rs67707195	9	1663054	T	C	1.11	0.04817	0.26	1084	7913	1.31722	0.125242	0.90225
rs12352222	9	27224456	C	T	1.01	0.8566	0.34	1084	7913	0.0672219	0.927983	0.0324598
rs7925532	11	99416115	C	T	1.02	0.6053	0.41	1084	7913	0.218029	0.78689	0.104086
rs4842801	12	92328269	A	G	1.03	0.5531	0.4	1084	7913	0.257196	0.78689	0.104086
rs9912335	17	79959659	C	T	0.86	0.002298	0.33	1084	7913	2.63865	0.014937	1.82574
rs12953392	18	34130048	C	A	1.13	0.01049	0.43	1084	7913	1.97922	0.0454567	1.3424
rs2187095	18	66507208	T	C	1.02	0.7182	0.22	1084	7913	0.143755	0.848782	0.0712039
rs62199111	20	59627475	A	G	1	0.9566	0.18	1084	7913	0.0192696	0.9566	0.0192696
